# Genetically Predicted Inflammatory Proteins Mediate the Association Between Gut Microbiota and Preterm Delivery: A Mendelian Randomization Study

**DOI:** 10.1101/2024.10.22.24315951

**Authors:** Min Zhang, Xiaodan Chen, Yan Zhang, Jia Huang, Ling Chen

**Author notes:** **Correspondence:** Min Zhang. Department of Preventive Healthcare, Datuan Community Health Service Center. 169 Yongding South Street, Pudong New District, Shanghai 201311, China. **Xiaodan Chen:**. **Yan Zhang:**. **Jia Huang:**. **Ling Chen:**.

## Abstract

**Aims:** Inflammatory proteins and unique gut microbiota profiles characterize preterm delivery (PTD). Nevertheless, the comprehensive understanding of gut microbiota and inflammatory proteins of PTD remains unclear. This study aimed to investigate the causal relationship between gut microbiota and PTD and identify the inflammatory proteins as potential mediators.

**Methods and results:** The exposure genome-wide association studies (GWAS) data were sourced from the GWAS Catalog, while the outcome GWAS data were obtained from the Early Growth Genetics (EGG) Consortium. The study used 473 types of gut microbiota, 91 types of inflammatory proteins, and PTD from GWAS. We then performed two-sample Mendelian randomization (TSMR) and bidirectional Mendelian randomization (BDMR) analyses to explore the causal relationships between gut microbiota, inflammatory proteins, and PTD. Additionally, we conducted two-step Mendelian randomization (2SMR) to identify potential mediating inflammatory proteins in this process. MR analysis identified 26 gut microbiota and 6 types of inflammatory proteins causally associated with PTD. Furthermore, there was no strong evidence that genetically predicted PTD affected these gut microbiota and inflammatory proteins. Further, 2SMR analysis revealed that the association between Elusimicrobiaceae and PTD was mediated by the C-C motif chemokine 23 (CCL23), accounting for 5.09% (95%CI; 4.1%-8.7%) of the association. Similarly, the relationship between Thioalkalivibrionaceae and PTD was mediated by the Interleukin-20 receptor subunit alpha (IL-20RA), which accounted for 16.88% (95%CI; 12.77%-20.99%) of the association.

**Conclusions:** Our results reveal that Elusimicrobiaceae and Thioalkalivibrionaceae were significantly associated with PTD, with mediation occurring via CCL23 and IL-20RA, respectively.

**Impact Statement:** This study establishes a causal link between specific gut microbiota, inflammatory proteins, and PTD through MR analyses. The findings indicate that targeting the pathways involving Elusimicrobiaceae - CCL23 - PTD and Thioalkalivibrionaceae - IL20RA - PTD may provide promising interventions for preventing and treating PTD.
