## Supplementary Tables S1-S9 for "Genetically Predicted Inflammatory Proteins Mediate the Association Between Gut Microbiota and Preterm Delivery: A Mendelian Randomization Study"

### Sheet: Contents
Table S1. STROBE-MR checklist of recommended items to address in reports of Mendelian randomization studies
Table S2. Results of Mendelian Randomization Analysis of Gut Microbiota on Preterm Delivery
Table S3. Results of Mendelian Randomization Analysis of Preterm Delivery on Gut Microbiota
Table S4. Results of Mendelian Randomization Analysis of Inflammatory Proteins on Preterm Delivery
Table S5. Results of Mendelian Randomization Analysis of Preterm Delivery on Inflammatory Proteins
Table S6. Results of Mendelian Randomization Analysis of Gut Microbiota on Inflammatory Proteins
Table S7. Results of Mendelian Randomization Analysis of Inflammatory Proteins on Gut Microbiota
Table S8. Results of Mendelian Randomization Analysis between Gut Microbiota, Inflammatory Proteins, and Preterm Delivery
Table S9. Sensitivity Results of Mendelian Randomization Analysis between Gut Microbiota, Inflammatory Proteins, and Preterm Delivery

### Sheet: Table S1
Table S1. STROBE-MR checklist of recommended items to address in reports of Mendelian randomization studies1-2
Item No.	Section	Checklist item	Page No.	Relevant text from manuscript
1	TITLE and ABSTRACT	Indicate Mendelian randomization (MR) as the study’s design in the title and/or the abstract if that is a main purpose of the study	1	Title
	INTRODUCTION
2	Background	Explain the scientific background and rationale for the reported study. What is the exposure? Is a potential causal relationship between exposure and outcome plausible? Justify why MR is a helpful method to address the study question	2	Introduction
3	Objectives	State specific objectives clearly, including pre-specified causal hypotheses (if any). State that MR is a method that, under specific assumptions, intends to estimate causal effects
	METHODS
4	Study design and data sources	Present key elements of the study design early in the article. Consider including a table listing sources of data for all phases of the study. For each data source contributing to the analysis, describe the following:
	a)	Setting: Describe the study design and the underlying population, if possible. Describe the setting, locations, and relevant dates, including periods of recruitment, exposure, follow-up, and data collection, when available.	3	Data sources
	b)	Participants: Give the eligibility criteria, and the sources and methods of selection of participants. Report the sample size, and whether any power or sample size calculations were carried out prior to the main analysis
	c)	Describe measurement, quality control and selection of genetic variants
	d)	For each exposure, outcome, and other relevant variables, describe methods of assessment and diagnostic criteria for diseases
	e)	Provide details of ethics committee approval and participant informed consent, if relevant
5	Assumptions	Explicitly state the three core IV assumptions for the main analysis (relevance, independence and exclusion restriction) as well assumptions for any additional or sensitivity analysis	4	Selection of IVs and data harmonization
6	Statistical methods: main analysis	Describe statistical methods and statistics used
	a)	Describe how quantitative variables were handled in the analyses (i.e., scale, units, model)		No relevant
	b)	Describe how genetic variants were handled in the analyses and, if applicable, how their weights were selected	4	Selection of IVs and data harmonization
	c)	Describe the MR estimator (e.g. two-stage least squares, Wald ratio) and related statistics. Detail the included covariates and, in case of two-sample MR, whether the same covariate set was used for adjustment in the two samples		None
	d)	Explain how missing data were addressed		None
	e)	If applicable, indicate how multiple testing was addressed	3	Study design
7	Assessment of assumptions	Describe any methods or prior knowledge used to assess the assumptions or justify their validity		None
8	Sensitivity analyses and additional analyses	Describe any sensitivity analyses or additional analyses performed (e.g. comparison of effect estimates from different approaches, independent replication, bias analytic techniques, validation of instruments, simulations)	4	Sensitivity analysis
9	Software and pre-registration
	a)	Name statistical software and package(s), including version and settings used	5	Statistical analysis
	b)	State whether the study protocol and details were pre-registered (as well as when and where)		None
	RESULTS
10	Descriptive data
	a)	Report the numbers of individuals at each stage of included studies and reasons for exclusion. Consider use of a flow diagram	5	Selection of Ivs
	b)	Report summary statistics for phenotypic exposure(s), outcome(s), and other relevant variables (e.g. means, SDs, proportions)
	c)	If the data sources include meta-analyses of previous studies, provide the assessments of heterogeneity across these studies
	d)	For two-sample MR:
		i. Provide justification of the similarity of the genetic variant-exposure associations between the exposure and outcome samples
		ii. Provide information on the number of individuals who overlap between the exposure and outcome studies
11	Main results
	a)	Report the associations between genetic variant and exposure, and between genetic variant and outcome, preferably on an interpretable scale	6	Causal association between gut microbiota and PTD
	b)	Report MR estimates of the relationship between exposure and outcome, and the measures of uncertainty from the MR analysis, on an interpretable scale, such as odds ratio or relative risk per SD difference
	c)	If relevant, consider translating estimates of relative risk into absolute risk for a meaningful time period
	d)	Consider plots to visualize results (e.g. forest plot, scatterplot of associations between genetic variants and outcome versus between genetic variants and exposure)
12	Assessment of assumptions
	a)	Report the assessment of the validity of the assumptions	7	Sensitivity analysis
	b)	Report any additional statistics (e.g., assessments of heterogeneity across genetic variants, such as I2, Q statistic or E-value)
13	Sensitivity analyses and additional analyses
	a)	Report any sensitivity analyses to assess the robustness of the main results to violations of the assumptions	7	Sensitivity analysis
	b)	Report results from other sensitivity analyses or additional analyses
	c)	Report any assessment of direction of causal relationship (e.g., bidirectional MR)
	d)	When relevant, report and compare with estimates from non-MR analyses
	e)	Consider additional plots to visualize results (e.g., leave-one-out analyses)
	DISCUSSION
14	Key results	Summarize key results with reference to study objectives	8	Paragraph 2
15	Limitations	Discuss limitations of the study, taking into account the validity of the IV assumptions, other sources of potential bias, and imprecision. Discuss both direction and magnitude of any potential bias and any efforts to address them	8	Paragraph 3
16	Interpretation
	a)	Meaning: Give a cautious overall interpretation of results in the context of their limitations and in comparison with other studies	9	Paragraph 1
	b)	Mechanism: Discuss underlying biological mechanisms that could drive a potential causal relationship between the investigated exposure and the outcome, and whether the gene-environment equivalence assumption is reasonable. Use causal language carefully, clarifying that IV estimates may provide causal effects only under certain assumptions
	c)	Clinical relevance: Discuss whether the results have clinical or public policy relevance, and to what extent they inform effect sizes of possible interventions
17	Generalizability	Discuss the generalizability of the study results (a) to other populations, (b) across other exposure periods/timings, and (c) across other levels of exposure	10	Paragraph 3
	OTHER INFORMATION
18	Funding	Describe sources of funding and the role of funders in the present study and, if applicable, sources of funding for the databases and original study or studies on which the present study is based	11	Funding
19	Data and data sharing	Provide the data used to perform all analyses or report where and how the data can be accessed, and reference these sources in the article. Provide the statistical code needed to reproduce the results in the article, or report whether the code is publicly accessible and if so, where	11	Data Availability Statement
20	Conflicts of Interest	All authors should declare all potential conflicts of interest	11	Conflict of Interest
This checklist is copyrighted by the Equator Network under the Creative Commons Attribution 3.0 Unported (CC BY 3.0) license. 1. Skrivankova VW, Richmond RC, Woolf BAR, Yarmolinsky J, Davies NM, Swanson SA, et al. Strengthening the Reporting of Observational Studies in Epidemiology using Mendelian Randomization (STROBE-MR) Statement. JAMA. 2021;under review. 2. Skrivankova VW, Richmond RC, Woolf …

### Sheet: Table S2
Table S2. Results of Mendelian Randomization Analysis of Gut Microbiota on Preterm Delivery
exposure	outcome	method	nsnp	b	se	pval	lo_ci	up_ci	or	or_lci95	or_uci95
An7 abundance in stool	Preterm Delivery	MR Egger	64	0.0332013	0.123691	0.789267	-0.209234	0.275636	1.03376	0.811205	1.31737
An7 abundance in stool	Preterm Delivery	Weighted median	64	0.162688	0.0721114	0.0240662	0.0213501	0.304027	1.17667	1.02158	1.35531
An7 abundance in stool	Preterm Delivery	Inverse variance weighted	64	0.129983	0.0523631	0.0130521	0.0273516	0.232615	1.13881	1.02773	1.2619
Bifidobacterium bifidum abundance in stool	Preterm Delivery	MR Egger	72	0.0730606	0.0429468	0.0933457	-0.011115	0.157236	1.0758	0.988947	1.17027
Bifidobacterium bifidum abundance in stool	Preterm Delivery	Weighted median	72	0.0291244	0.0257603	0.258226	-0.0213657	0.0796145	1.02955	0.978861	1.08287
Bifidobacterium bifidum abundance in stool	Preterm Delivery	Inverse variance weighted	72	0.0481104	0.0180991	0.00785674	0.0126362	0.0835847	1.04929	1.01272	1.08718
Blautia A sp002159835 abundance in stool	Preterm Delivery	MR Egger	69	0.117719	0.0944382	0.216916	-0.0673804	0.302817	1.12493	0.93484	1.35367
Blautia A sp002159835 abundance in stool	Preterm Delivery	Weighted median	69	0.156551	0.0590096	0.00797854	0.0408922	0.27221	1.16947	1.04174	1.31286
Blautia A sp002159835 abundance in stool	Preterm Delivery	Inverse variance weighted	69	0.116156	0.0416088	0.00524428	0.0346032	0.19771	1.12317	1.03521	1.21861
Brachyspira abundance in stool	Preterm Delivery	MR Egger	86	0.0513329	0.0915699	0.576572	-0.128144	0.23081	1.05267	0.879727	1.25962
Brachyspira abundance in stool	Preterm Delivery	Weighted median	86	0.132603	0.0583296	0.023006	0.0182767	0.246929	1.1418	1.01844	1.28009
Brachyspira abundance in stool	Preterm Delivery	Inverse variance weighted	86	0.0899856	0.041881	0.031666	0.00789884	0.172072	1.09416	1.00793	1.18776
Butyricimonas sp900258545 abundance in stool	Preterm Delivery	MR Egger	70	-0.144555	0.0718671	0.0482466	-0.285414	-0.00369548	0.865407	0.751703	0.996311
Butyricimonas sp900258545 abundance in stool	Preterm Delivery	Weighted median	70	-0.0943415	0.0381737	0.0134595	-0.169162	-0.0195211	0.909972	0.844372	0.980668
Butyricimonas sp900258545 abundance in stool	Preterm Delivery	Inverse variance weighted	70	-0.079203	0.02839	0.00527364	-0.134847	-0.0235587	0.923852	0.873849	0.976717
CAG-448 abundance in stool	Preterm Delivery	MR Egger	70	0.0118459	0.0504662	0.815124	-0.0870678	0.11076	1.01192	0.916615	1.11713
CAG-448 abundance in stool	Preterm Delivery	Weighted median	70	0.0590834	0.0335218	0.0779786	-0.00661931	0.124786	1.06086	0.993403	1.13291
CAG-448 abundance in stool	Preterm Delivery	Inverse variance weighted	70	0.0494997	0.0228927	0.0305994	0.00462991	0.0943694	1.05075	1.00464	1.09897
CAG-465 sp000433135 abundance in stool	Preterm Delivery	MR Egger	50	0.148259	0.0852132	0.0882932	-0.0187591	0.315277	1.15981	0.981416	1.37064
CAG-465 sp000433135 abundance in stool	Preterm Delivery	Weighted median	50	0.129034	0.0584714	0.0273291	0.0144299	0.243638	1.13773	1.01453	1.27588
CAG-465 sp000433135 abundance in stool	Preterm Delivery	Inverse variance weighted	50	0.117821	0.0392878	0.00270941	0.0408168	0.194825	1.12504	1.04166	1.2151
CAG-698 abundance in stool	Preterm Delivery	MR Egger	74	0.0389866	0.081341	0.633179	-0.120442	0.198415	1.03976	0.886529	1.21947
CAG-698 abundance in stool	Preterm Delivery	Weighted median	74	0.108144	0.0531101	0.0417275	0.00404848	0.21224	1.11421	1.00406	1.23644
CAG-698 abundance in stool	Preterm Delivery	Inverse variance weighted	74	0.0883599	0.0400077	0.0272043	0.00994488	0.166775	1.09238	1.00999	1.18149
CAG-882 sp003486385 abundance in stool	Preterm Delivery	MR Egger	65	-0.0404458	0.0403868	0.320435	-0.119604	0.0387123	0.960361	0.887272	1.03947
CAG-882 sp003486385 abundance in stool	Preterm Delivery	Weighted median	65	-0.0498969	0.0274957	0.0695679	-0.103788	0.00399475	0.951328	0.901416	1.004
CAG-882 sp003486385 abundance in stool	Preterm Delivery	Inverse variance weighted	65	-0.0492288	0.0185639	0.00800519	-0.0856141	-0.0128435	0.951963	0.917948	0.987239
Coprobacillus abundance in stool	Preterm Delivery	MR Egger	68	0.0934108	0.0573539	0.108146	-0.0190028	0.205824	1.09791	0.981177	1.22854
Coprobacillus abundance in stool	Preterm Delivery	Weighted median	68	0.0652239	0.0385947	0.0910339	-0.0104218	0.14087	1.0674	0.989632	1.15127
Coprobacillus abundance in stool	Preterm Delivery	Inverse variance weighted	68	0.0633925	0.0275836	0.0215506	0.00932867	0.117456	1.06544	1.00937	1.12463
Dorea abundance in stool	Preterm Delivery	MR Egger	49	-0.196876	0.142	0.172152	-0.475195	0.0814442	0.821293	0.621764	1.08485
Dorea abundance in stool	Preterm Delivery	Weighted median	49	-0.149875	0.0823819	0.0688698	-0.311344	0.0115934	0.860815	0.732462	1.01166
Dorea abundance in stool	Preterm Delivery	Inverse variance weighted	49	-0.124277	0.0572227	0.0298697	-0.236434	-0.0121206	0.883135	0.789438	0.987953
Elusimicrobiaceae abundance in stool	Preterm Delivery	MR Egger	100	0.157314	0.0907449	0.0861373	-0.0205463	0.335174	1.17036	0.979663	1.39818
Elusimicrobiaceae abundance in stool	Preterm Delivery	Weighted median	100	0.0510291	0.0675699	0.450127	-0.081408	0.183466	1.05235	0.921818	1.20137
Elusimicrobiaceae abundance in stool	Preterm Delivery	Inverse variance weighted	100	0.100726	0.0454278	0.0266034	0.011688	0.189765	1.10597	1.01176	1.20897
Fournierella massiliensis abundance in stool	Preterm Delivery	MR Egger	79	0.288951	0.123399	0.0217884	0.0470896	0.530812	1.33503	1.04822	1.70031
Fournierella massiliensis abundance in stool	Preterm Delivery	Weighted median	79	0.075905	0.0804129	0.3452	-0.0817043	0.233514	1.07886	0.921544	1.26303
Fournierella massiliensis abundance in stool	Preterm Delivery	Inverse variance weighted	79	0.114335	0.0534449	0.0324112	0.0095828	0.219087	1.12113	1.00963	1.24494
Johnsonella ignava abundance in stool	Preterm Delivery	MR Egger	62	-0.170969	0.130744	0.195975	-0.427226	0.0852885	0.842848	0.652316	1.08903
Johnsonella ignava abundance in stool	Preterm Delivery	Weighted median	62	-0.0619406	0.0792529	0.434475	-0.217276	0.0933951	0.939939	0.804708	1.0979
Johnsonella ignava abundance in stool	Preterm Delivery	Inverse variance weighted	62	-0.122891	0.0556751	0.0272939	-0.232014	-0.0137678	0.88436	0.792935	0.986327
Prevotella sp900318625 abundance in stool	Preterm Delivery	MR Egger	57	0.148729	0.0923621	0.113061	-0.0323007	0.329759	1.16036	0.968215	1.39063
Prevotella sp900318625 abundance in stool	Preterm Delivery	Weighted median	57	0.128783	0.0557168	0.0208116	0.019578	0.237988	1.13744	1.01977	1.26869
Prevotella sp900318625 abundance in stool	Preterm Delivery	Inverse variance weighted	57	0.104854	0.0382571	0.0061295	0.0298701	0.179838	1.11055	1.03032	1.19702
Succinivibrionaceae abundance in stool	Preterm Delivery	MR Egger	121	0.133425	0.060484	0.0293076	0.0148765	0.251974	1.14274	1.01499	1.28656
Succinivibrionaceae abundance in stool	Preterm Delivery	Weighted median	121	0.0547352	0.0421452	0.194037	-0.0278694	0.13734	1.05626	0.972515	1.14722
Succinivibrionaceae abundance in stool	Preterm Delivery	Inverse variance weighted	121	0.064168	0.0306804	0.0364832	0.00403448	0.124302	1.06627	1.00404	1.13236
Succinivibrio abundance in stool	Preterm Delivery	MR Egger	130	0.10186	0.0493755	0.0411382	0.00508378	0.198636	1.10723	1.0051	1.21974
Succinivibrio abundance in stool	Preterm Delivery	Weighted median	130	0.0359251	0.0346571	0.299927	-0.0320027	0.103853	1.03658	0.968504	1.10944
Succinivibrio abundance in stool	Preterm Delivery	Inverse variance weighted	130	0.057436	0.0239325	0.0163987	0.0105283	0.104344	1.05912	1.01058	1.10998
Syntrophorhabdaceae abundance in stool	Preterm Delivery	MR Egger	62	-0.0504284	0.194317	0.796126	-0.43129	0.330434	0.950822	0.64967	1.39157
Syntrophorhabdaceae abundance in stool	Preterm Delivery	Weighted median	62	-0.170008	0.10791	0.11515	-0.381511	0.0414957	0.843658	0.682829	1.04237
Syntrophorhabdaceae abundance in stool	Preterm Delivery	Inverse variance weighted	62	-0.184135	0.0781733	0.0184992	-0.337354	-0.0309153	0.831824	0.713656	0.969558
Thioalkalivibrionaceae abundance in stool	Preterm Delivery	MR Egger	73	-0.0859911	0.190103	0.652404	-0.458594	0.286612	0.917602	0.632172	1.33191
Thioalkalivibrionaceae abundance in stool	Preterm Delivery	Weighted median	73	-0.224148	0.116751	0.0548734	-0.45298	0.00468435	0.799197	0.635731	1.0047
Thioalkalivibrionaceae abundance in stool	Preterm Delivery	Inverse variance weighted	73	-0.203249	0.0859844	0.0180894	-0.371778	-0.0347191	0.816075	0.689507	0.965877
Treponema D abundance in stool	Preterm Delivery	MR Egger	191	0.0934253	0.0839952	0.267435	-0.0712054	0.258056	1.09793	0.931271	1.29441
Treponema D abundance in stool	Preterm Delivery	Weighted median	191	0.0956781	0.0624231	0.125341	-0.0266711	0.218027	1.1004	0.973681	1.24362
Treponema D abundance in stool	Preterm Delivery	Inverse variance weighted	191	0.091129	0.0408023	0.0255206	0.0111566	0.171101	1.09541	1.01122	1.18661
UBA11963 abundance in stool	Preterm Delivery	MR Egger	68	0.0893228	0.0929933	0.340294	-0.092944	0.27159	1.09343	0.911245	1.31205
UBA11963 abundance in stool	Preterm Delivery	Weighted median	68	0.0622572	0.0580822	0.283773	-0.0515839	0.176098	1.06424	0.949724	1.19256
UBA11963 abundance in stool	Preterm Delivery	Inverse variance weighted	68	0.0998773	0.0411643	0.0152534	0.0191952	0.180559	1.10504	1.01938	1.19789
UBA7748 sp900314535 abundance in stool	Preterm Delivery	MR Egger	77	0.142019	0.102935	0.171778	-0.0597326	0.343771	1.1526	0.942016	1.41026
UBA7748 sp900314535 abundance in stool	Preterm Delivery	Weighted median	77	0.075506	0.0713745	0.290108	-0.064388	0.2154	1.07843	0.937641	1.24036
UBA7748 sp900314535 abundance in stool	Preterm Delivery	Inverse variance weighted	77	0.112912	0.049278	0.0219439	0.0163276	0.209497	1.11953	1.01646	1.23306
Lawsonibacter sp900066645 abundance in stool	Preterm Delivery	MR Egger	82	0.00970193	0.0918641	0.916155	-0.170352	0.189756	1.00975	0.843368	1.20895
Lawsonibacter sp900066645 abundance in stool	Preterm Delivery	Weighted median	82	0.0446814	0.0566187	0.430016	-0.0662912	0.155654	1.04569	0.935858	1.16842
Lawsonibacter sp900066645 abundance in stool	Preterm Delivery	Inverse variance weighted	82	0.0783902	0.0379583	0.0389073	0.0039919	0.152788	1.08154	1.004	1.16508
Thermoplasmatota abundance in stool	Preterm Delivery	MR Egger	117	0.0943683	0.133885	0.482331	-0.168046	0.356783	1.09896	0.845315	1.42873
Thermoplasmatota abundance in stool	Preterm Delivery	Weighted median	117	0.0956323	0.105832	0.366196	-0.111799	0.303064	1.10035	0.894224	1.354
Thermoplasmatota abundance in stool	Preterm Delivery	Inverse variance weighted	117	0.173996	0.0696185	0.0124445	0.037544	0.310448	1.19005	1.03826	1.36404
Turicibacteraceae abundance in stool	Preterm Delivery	MR Egger	70	-0.142287	0.0578339	0.016429	-0.255642	-0.0289328	0.867372	0.77442	0.971482
Turicibacteraceae abundance in stool	Preterm Delivery	Weighted median	70	-0.0184087	0.0364249	0.613287	-0.0898015	0.0529841	0.98176	0.914113	1.05441
Turicibacteraceae abundance in stool	Preterm Delivery	Inverse variance weighted	70	-0.0517231	0.0258142	0.0451059	-0.102319	-0.0011272	0.949592	0.902742	0.998873
Turicibacter abundance in stool	Preterm Delivery	MR Egger	63	-0.138873	0.0632419	0.031912	-0.262827	-0.0149185	0.870339	0.768875	0.985192
Turicibacter abundance in stool	Preterm Delivery	Weighted median	63	-0.0219647	0.0401659	0.584482	-0.10069	0.0567604	0.978275	0.904213	1.0584
Turicibacter abundance in stool	Preterm Delivery	Inverse variance weighted	63	-0.0664225	0.0270534	0.0140793	-0.119447	-0.0133977	0.935735	0.887411	0.986692

### Sheet: Table S3
Table S3. Results of Mendelian Randomization Analysis of Preterm Delivery on Gut Microbiota
exposure	outcome	method	nsnp	b	se	pval	lo_ci	up_ci	or	or_lci95	or_uci95
Preterm Delivery	An7 abundance in stool	MR Egger	24	0.0396889	0.0695204	0.573857	-0.0965711	0.175949	1.04049	0.907945	1.19238
Preterm Delivery	An7 abundance in stool	Weighted median	24	-0.00138411	0.0333307	0.966876	-0.0667123	0.063944	0.998617	0.935464	1.06603
Preterm Delivery	An7 abundance in stool	Inverse variance weighted	24	0.022183	0.0227059	0.328584	-0.0223206	0.0666865	1.02243	0.977927	1.06896
Preterm Delivery	Bifidobacterium bifidum abundance in stool	MR Egger	24	0.073873	0.218559	0.738567	-0.354502	0.502248	1.07667	0.701523	1.65243
Preterm Delivery	Bifidobacterium bifidum abundance in stool	Weighted median	24	0.041431	0.0832326	0.618644	-0.121705	0.204567	1.0423	0.88541	1.22699
Preterm Delivery	Bifidobacterium bifidum abundance in stool	Inverse variance weighted	24	0.0948929	0.0706987	0.179526	-0.0436766	0.233462	1.09954	0.957263	1.26297
Preterm Delivery	Blautia A sp002159835 abundance in stool	MR Egger	24	-0.00579991	0.0807634	0.943399	-0.164096	0.152496	0.994217	0.84866	1.16474
Preterm Delivery	Blautia A sp002159835 abundance in stool	Weighted median	24	-0.0509332	0.0367413	0.165665	-0.122946	0.0210796	0.950342	0.884311	1.0213
Preterm Delivery	Blautia A sp002159835 abundance in stool	Inverse variance weighted	24	-0.018471	0.0267079	0.489194	-0.0708185	0.0338766	0.981699	0.931631	1.03446
Preterm Delivery	Brachyspira abundance in stool	MR Egger	24	0.0178922	0.0744001	0.812181	-0.127932	0.163716	1.01805	0.879913	1.17788
Preterm Delivery	Brachyspira abundance in stool	Weighted median	24	-0.0105117	0.0340991	0.757878	-0.077346	0.0563226	0.989543	0.92557	1.05794
Preterm Delivery	Brachyspira abundance in stool	Inverse variance weighted	24	0.00395811	0.0240843	0.86946	-0.043247	0.0511632	1.00397	0.957675	1.05249
Preterm Delivery	Butyricimonas sp900258545 abundance in stool	MR Egger	24	-0.0539903	0.151858	0.725578	-0.351633	0.243652	0.947441	0.703538	1.2759
Preterm Delivery	Butyricimonas sp900258545 abundance in stool	Weighted median	24	0.0355068	0.0605645	0.557698	-0.0831996	0.154213	1.03614	0.920167	1.16674
Preterm Delivery	Butyricimonas sp900258545 abundance in stool	Inverse variance weighted	24	0.0180681	0.049396	0.714529	-0.078748	0.114884	1.01823	0.924273	1.12174
Preterm Delivery	CAG-448 abundance in stool	MR Egger	24	0.0684599	0.147329	0.646731	-0.220305	0.357224	1.07086	0.802274	1.42936
Preterm Delivery	CAG-448 abundance in stool	Weighted median	24	0.0506705	0.0650473	0.435992	-0.0768222	0.178163	1.05198	0.926054	1.19502
Preterm Delivery	CAG-448 abundance in stool	Inverse variance weighted	24	0.0294708	0.0477365	0.536995	-0.0640928	0.123034	1.02991	0.937918	1.13092
Preterm Delivery	CAG-465 sp000433135 abundance in stool	MR Egger	24	0.0129067	0.0954133	0.893627	-0.174103	0.199917	1.01299	0.84021	1.2213
Preterm Delivery	CAG-465 sp000433135 abundance in stool	Weighted median	24	0.0654914	0.0434787	0.131993	-0.0197268	0.15071	1.06768	0.980467	1.16266
Preterm Delivery	CAG-465 sp000433135 abundance in stool	Inverse variance weighted	24	0.0505045	0.030981	0.103064	-0.0102182	0.111227	1.0518	0.989834	1.11765
Preterm Delivery	CAG-698 abundance in stool	MR Egger	24	0.10491	0.0847866	0.229006	-0.0612719	0.271091	1.11061	0.940567	1.3114
Preterm Delivery	CAG-698 abundance in stool	Weighted median	24	-0.000839546	0.040871	0.983611	-0.0809466	0.0792675	0.999161	0.922243	1.08249
Preterm Delivery	CAG-698 abundance in stool	Inverse variance weighted	24	-0.0138576	0.0280383	0.621139	-0.0688126	0.0410974	0.986238	0.933502	1.04195
Preterm Delivery	CAG-882 sp003486385 abundance in stool	MR Egger	24	0.156004	0.230751	0.506041	-0.296267	0.608276	1.16883	0.743589	1.83726
Preterm Delivery	CAG-882 sp003486385 abundance in stool	Weighted median	24	-0.0926052	0.0886496	0.296198	-0.266358	0.081148	0.911553	0.766164	1.08453
Preterm Delivery	CAG-882 sp003486385 abundance in stool	Inverse variance weighted	24	0.00614499	0.0754299	0.935071	-0.141698	0.153988	1.00616	0.867884	1.16648
Preterm Delivery	Coprobacillus abundance in stool	MR Egger	24	0.0264694	0.11133	0.81427	-0.191737	0.244676	1.02682	0.825524	1.27721
Preterm Delivery	Coprobacillus abundance in stool	Weighted median	24	0.00436712	0.0533809	0.934797	-0.100259	0.108994	1.00438	0.904603	1.11516
Preterm Delivery	Coprobacillus abundance in stool	Inverse variance weighted	24	-0.00226555	0.0368165	0.950932	-0.0744259	0.0698948	0.997737	0.928276	1.0724
Preterm Delivery	Dorea abundance in stool	MR Egger	24	-0.0133515	0.0666212	0.843002	-0.143929	0.117226	0.986737	0.865949	1.12437
Preterm Delivery	Dorea abundance in stool	Weighted median	24	-0.0383202	0.0298311	0.198942	-0.0967891	0.0201488	0.962405	0.907747	1.02035
Preterm Delivery	Dorea abundance in stool	Inverse variance weighted	24	-0.0204292	0.022031	0.353774	-0.06361	0.0227516	0.979778	0.938371	1.02301
Preterm Delivery	Elusimicrobiaceae abundance in stool	MR Egger	24	-0.0767493	0.0557734	0.182641	-0.186065	0.0325665	0.926122	0.830219	1.0331
Preterm Delivery	Elusimicrobiaceae abundance in stool	Weighted median	24	-0.0180175	0.0253733	0.477644	-0.0677491	0.0317141	0.982144	0.934495	1.03222
Preterm Delivery	Elusimicrobiaceae abundance in stool	Inverse variance weighted	24	-0.0275611	0.0184437	0.135088	-0.0637109	0.00858857	0.972815	0.938276	1.00863
Preterm Delivery	Fournierella massiliensis abundance in stool	MR Egger	24	-0.12108	0.0540504	0.0355098	-0.227019	-0.015141	0.885963	0.796906	0.984973
Preterm Delivery	Fournierella massiliensis abundance in stool	Weighted median	24	-0.0248319	0.0258352	0.336469	-0.0754688	0.0258051	0.975474	0.927309	1.02614
Preterm Delivery	Fournierella massiliensis abundance in stool	Inverse variance weighted	24	-0.0257148	0.0180105	0.153359	-0.0610154	0.00958583	0.974613	0.940809	1.00963
Preterm Delivery	Johnsonella ignava abundance in stool	MR Egger	24	-0.0185212	0.0626319	0.77022	-0.14128	0.104237	0.981649	0.868246	1.10986
Preterm Delivery	Johnsonella ignava abundance in stool	Weighted median	24	0.0150241	0.0276806	0.58729	-0.0392298	0.069278	1.01514	0.96153	1.07173
Preterm Delivery	Johnsonella ignava abundance in stool	Inverse variance weighted	24	-0.000274629	0.020712	0.989421	-0.0408702	0.0403209	0.999725	0.959954	1.04114
Preterm Delivery	Lawsonibacter sp900066645 abundance in stool	MR Egger	24	-0.112531	0.0835023	0.19149	-0.276196	0.0511336	0.89357	0.758665	1.05246
Preterm Delivery	Lawsonibacter sp900066645 abundance in stool	Weighted median	24	0.00746936	0.0355892	0.833764	-0.0622854	0.0772242	1.0075	0.939615	1.08028
Preterm Delivery	Lawsonibacter sp900066645 abundance in stool	Inverse variance weighted	24	0.0150347	0.0285698	0.598719	-0.0409622	0.0710316	1.01515	0.959865	1.07362
Preterm Delivery	Prevotella sp900318625 abundance in stool	MR Egger	24	0.0817606	0.0961499	0.404293	-0.106693	0.270214	1.0852	0.898801	1.31025
Preterm Delivery	Prevotella sp900318625 abundance in stool	Weighted median	24	0.0242177	0.0452605	0.5926	-0.064493	0.112928	1.02451	0.937543	1.11955
Preterm Delivery	Prevotella sp900318625 abundance in stool	Inverse variance weighted	24	0.0190568	0.0317957	0.548939	-0.0432627	0.0813762	1.01924	0.95766	1.08478
Preterm Delivery	Succinivibrionaceae abundance in stool	MR Egger	24	0.00993354	0.0770584	0.898601	-0.141101	0.160968	1.00998	0.868402	1.17465
Preterm Delivery	Succinivibrionaceae abundance in stool	Weighted median	24	-0.0492963	0.0354954	0.164891	-0.118867	0.0202746	0.951899	0.887926	1.02048
Preterm Delivery	Succinivibrionaceae abundance in stool	Inverse variance weighted	24	-0.0214432	0.0254825	0.400074	-0.0713889	0.0285024	0.978785	0.9311	1.02891
Preterm Delivery	Succinivibrio abundance in stool	MR Egger	24	0.0140534	0.091244	0.878998	-0.164785	0.192892	1.01415	0.848076	1.21275
Preterm Delivery	Succinivibrio abundance in stool	Weighted median	24	-0.0171777	0.0441145	0.696988	-0.103642	0.0692867	0.982969	0.901548	1.07174
Preterm Delivery	Succinivibrio abundance in stool	Inverse variance weighted	24	-0.0361448	0.0301739	0.230963	-0.0952857	0.0229961	0.964501	0.909113	1.02326
Preterm Delivery	Syntrophorhabdaceae abundance in stool	MR Egger	24	-0.0578712	0.0435134	0.197155	-0.143157	0.027415	0.943772	0.866618	1.02779
Preterm Delivery	Syntrophorhabdaceae abundance in stool	Weighted median	24	-0.00750461	0.019897	0.706045	-0.0465027	0.0314935	0.992523	0.954562	1.03199
Preterm Delivery	Syntrophorhabdaceae abundance in stool	Inverse variance weighted	24	-0.00176795	0.0143889	0.90221	-0.0299701	0.0264342	0.998234	0.970475	1.02679
Preterm Delivery	Thermoplasmatota abundance in stool	MR Egger	24	-0.0353415	0.0363084	0.34095	-0.106506	0.0358229	0.965276	0.89897	1.03647
Preterm Delivery	Thermoplasmatota abundance in stool	Weighted median	24	-0.00943822	0.0165814	0.569217	-0.0419378	0.0230614	0.990606	0.958929	1.02333
Preterm Delivery	Thermoplasmatota abundance in stool	Inverse variance weighted	24	-0.00417429	0.0119618	0.727114	-0.0276195	0.0192709	0.995834	0.972758	1.01946
Preterm Delivery	Thioalkalivibrionaceae abundance in stool	MR Egger	24	-0.040083	0.0395836	0.322251	-0.117667	0.0375008	0.96071	0.888992	1.03821
Preterm Delivery	Thioalkalivibrionaceae abundance in stool	Weighted median	24	-0.0224164	0.0188914	0.23539	-0.0594436	0.0146109	0.977833	0.942289	1.01472
Preterm Delivery	Thioalkalivibrionaceae abundance in stool	Inverse variance weighted	24	-0.0112846	0.0129748	0.384443	-0.0367152	0.0141459	0.988779	0.963951	1.01425
Preterm Delivery	Treponema D abundance in stool	MR Egger	24	-0.0611663	0.0423019	0.162288	-0.144078	0.0217453	0.940667	0.86582	1.02198
Preterm Delivery	Treponema D abundance in stool	Weighted median	24	0.00293341	0.0193133	0.879278	-0.0349207	0.0407876	1.00294	0.965682	1.04163
Preterm Delivery	Treponema D abundance in stool	Inverse variance weighted	24	-0.00548693	0.0139889	0.694885	-0.0329052	0.0219313	0.994528	0.96763	1.02217
Preterm Delivery	Turicibacteraceae abundance in stool	MR Egger	24	0.0102172	0.125894	0.936051	-0.236534	0.256969	1.01027	0.789359	1.293
Preterm Delivery	Turicibacteraceae abundance in stool	Weighted median	24	-0.0169743	0.0548615	0.757016	-0.124503	0.0905543	0.983169	0.882936	1.09478
Preterm Delivery	Turicibacteraceae abundance in stool	Inverse variance weighted	24	-0.0211139	0.0416338	0.612061	-0.102716	0.0604883	0.979107	0.902383	1.06236
Preterm Delivery	Turicibacter abundance in stool	MR Egger	24	6.09394e-05	0.132786	0.999638	-0.260199	0.260321	1.00006	0.770898	1.29735
Preterm Delivery	Turicibacter abundance in stool	Weighted median	24	-0.0226336	0.0612295	0.711642	-0.142644	0.0973763	0.977621	0.867063	1.10228
Preterm Delivery	Turicibacter abundance in stool	Inverse variance weighted	24	-0.0188275	0.043913	0.668109	-0.104897	0.067242	0.981349	0.900417	1.06955
Preterm Delivery	UBA11963 abundance in stool	MR Egger	24	0.0871968	0.0841589	0.311412	-0.0777547	0.252148	1.09111	0.925191	1.28679
Preterm Delivery	UBA11963 abundance in stool	Weighted median	24	0.002698	0.0379108	0.943265	-0.0716071	0.0770031	1.0027	0.930897	1.08005
Preterm Delivery	UBA11963 abundance in stool	Inverse variance weighted	24	0.00876571	0.0278149	0.752652	-0.0457515	0.0632829	1.0088	0.955279	1.06533
Preterm Delivery	UBA7748 sp900314535 abundance in stool	MR Egger	24	-0.0702263	0.0619763	0.269364	-0.1917	0.0512472	0.932183	0.825555	1.05258
Preterm Delivery	UBA7748 sp900314535 abundance in stool	Weighted median	24	-0.0229628	0.0271772	0.39815	-0.07623	0.0303044	0.977299	0.926603	1.03077
Preterm Delivery	UBA7748 sp900314535 abundance in stool	Inverse variance weighted	24	-0.0135665	0.0204951	0.50801	-0.053737	0.0266039	0.986525	0.947681	1.02696

### Sheet: Table S4
Table S4. Results of Mendelian Randomization Analysis of Inflammatory Proteins on Preterm Delivery
exposure	outcome	method	nsnp	b	se	pval	lo_ci	up_ci	or	or_lci95	or_uci95
C-C motif chemokine 19 levels(CCL19)	Preterm Delivery	MR Egger	17	-0.0792753	0.0542665	0.164686	-0.185638	0.0270872	0.923786	0.830574	1.02746
C-C motif chemokine 19 levels(CCL19)	Preterm Delivery	Weighted median	17	-0.121116	0.0492653	0.0139544	-0.217676	-0.0245556	0.885932	0.804386	0.975743
C-C motif chemokine 19 levels(CCL19)	Preterm Delivery	Inverse variance weighted	17	-0.0978615	0.0347932	0.00491329	-0.166056	-0.0296669	0.906775	0.846999	0.970769
C-X-C motif chemokine 10 levels(CXCL10)	Preterm Delivery	MR Egger	22	0.0678584	0.0757034	0.380717	-0.0805203	0.216237	1.07021	0.922636	1.2414
C-X-C motif chemokine 10 levels(CXCL10)	Preterm Delivery	Weighted median	22	0.0509081	0.0535187	0.341492	-0.0539885	0.155805	1.05223	0.947443	1.1686
C-X-C motif chemokine 10 levels(CXCL10)	Preterm Delivery	Inverse variance weighted	22	0.0948726	0.0442402	0.0319937	0.00816182	0.181583	1.09952	1.0082	1.19911
Interleukin-15 receptor subunit alpha levels(IL-13)	Preterm Delivery	MR Egger	11	0.0069467	0.04821	0.888602	-0.0875449	0.101438	1.00697	0.916178	1.10676
Interleukin-15 receptor subunit alpha levels(IL-13)	Preterm Delivery	Weighted median	11	0.0435604	0.0324357	0.179281	-0.0200137	0.107134	1.04452	0.980185	1.11308
Interleukin-15 receptor subunit alpha levels(IL-13)	Preterm Delivery	Inverse variance weighted	11	0.0561637	0.0286301	0.0497971	4.87512e-05	0.112279	1.05777	1.00005	1.11882
Interleukin-17A levels(IL-15RA)	Preterm Delivery	MR Egger	13	0.0932885	0.136801	0.509388	-0.174842	0.361419	1.09778	0.83959	1.43536
Interleukin-17A levels(IL-15RA)	Preterm Delivery	Weighted median	13	0.11163	0.0707412	0.114564	-0.0270226	0.250283	1.1181	0.973339	1.28439
Interleukin-17A levels(IL-15RA)	Preterm Delivery	Inverse variance weighted	13	0.1118	0.0563416	0.0472187	0.00137099	0.22223	1.11829	1.00137	1.24886
Interleukin-20 receptor subunit alpha levels(IL-20RA)	Preterm Delivery	MR Egger	8	-0.12166	0.145899	0.436288	-0.407622	0.164302	0.885449	0.66523	1.17857
Interleukin-20 receptor subunit alpha levels(IL-20RA)	Preterm Delivery	Weighted median	8	-0.191709	0.087695	0.0288094	-0.363591	-0.0198265	0.825547	0.695175	0.980369
Interleukin-20 receptor subunit alpha levels(IL-20RA)	Preterm Delivery	Inverse variance weighted	8	-0.172037	0.0670004	0.0102374	-0.303358	-0.0407165	0.841948	0.738335	0.960101
C-C motif chemokine 23 levels(CCL23)	Preterm Delivery	MR Egger	24	-0.0993804	0.0409429	0.0238513	-0.179629	-0.0191323	0.905398	0.835581	0.98105
C-C motif chemokine 23 levels(CCL23)	Preterm Delivery	Weighted median	24	-0.0679225	0.0363344	0.0615707	-0.139138	0.00329281	0.934333	0.870108	1.0033
C-C motif chemokine 23 levels(CCL23)	Preterm Delivery	Inverse variance weighted	24	-0.0569933	0.0287449	0.0473978	-0.113333	-0.000653311	0.9446	0.892853	0.999347

### Sheet: Table S5
Table S5. Results of Mendelian Randomization Analysis of Preterm Delivery on Inflammatory Proteins
exposure	outcome	method	nsnp	b	se	pval	lo_ci	up_ci	or	or_lci95	or_uci95
Preterm Delivery	C-C motif chemokine 19 levels(CCL19)	MR Egger	28	0.2048	0.331884	0.542547	-0.445692	0.855292	1.22728	0.640381	2.35206
Preterm Delivery	C-C motif chemokine 19 levels(CCL19)	Weighted median	28	0.0468354	0.0574377	0.414836	-0.0657424	0.159413	1.04795	0.936372	1.17282
Preterm Delivery	C-C motif chemokine 19 levels(CCL19)	Inverse variance weighted	28	-0.0161969	0.115193	0.888181	-0.241976	0.209582	0.983934	0.785075	1.23316
Preterm Delivery	C-C motif chemokine 23 levels(CCL23)	MR Egger	28	-0.0176675	0.100211	0.861422	-0.214082	0.178747	0.982488	0.807283	1.19572
Preterm Delivery	C-C motif chemokine 23 levels(CCL23)	Weighted median	28	0.00467757	0.0491223	0.924138	-0.0916022	0.100957	1.00469	0.912468	1.10623
Preterm Delivery	C-C motif chemokine 23 levels(CCL23)	Inverse variance weighted	28	0.0594663	0.0350438	0.089713	-0.00921955	0.128152	1.06127	0.990823	1.13673
Preterm Delivery	C-X-C motif chemokine 10 levels(CXCL10)	MR Egger	28	-0.0950625	0.11235	0.405201	-0.315268	0.125143	0.909316	0.729593	1.13331
Preterm Delivery	C-X-C motif chemokine 10 levels(CXCL10)	Weighted median	28	0.0679423	0.0547869	0.214931	-0.03944	0.175325	1.0703	0.961328	1.19163
Preterm Delivery	C-X-C motif chemokine 10 levels(CXCL10)	Inverse variance weighted	28	0.055703	0.0401515	0.165344	-0.022994	0.1344	1.05728	0.977268	1.14385
Preterm Delivery	Interleukin-15 receptor subunit alpha levels(IL-13)	MR Egger	28	0.0352922	0.145076	0.809708	-0.249057	0.319641	1.03592	0.779536	1.37663
Preterm Delivery	Interleukin-15 receptor subunit alpha levels(IL-13)	Weighted median	28	0.0320598	0.0540754	0.553267	-0.0739281	0.138048	1.03258	0.928738	1.14803
Preterm Delivery	Interleukin-15 receptor subunit alpha levels(IL-13)	Inverse variance weighted	28	0.0849105	0.0509567	0.0956488	-0.0149647	0.184786	1.08862	0.985147	1.20296
Preterm Delivery	Interleukin-17A levels(IL-15RA)	MR Egger	28	-0.00877042	0.110069	0.937101	-0.224505	0.206965	0.991268	0.798911	1.22994
Preterm Delivery	Interleukin-17A levels(IL-15RA)	Weighted median	28	0.0358769	0.0551249	0.515156	-0.0721679	0.143922	1.03653	0.930375	1.15479
Preterm Delivery	Interleukin-17A levels(IL-15RA)	Inverse variance weighted	28	0.0514561	0.0390882	0.188037	-0.0251568	0.128069	1.0528	0.975157	1.13663
Preterm Delivery	Interleukin-20 receptor subunit alpha levels(IL-20RA)	MR Egger	28	0.0612728	0.126825	0.633048	-0.187305	0.30985	1.06319	0.829191	1.36322
Preterm Delivery	Interleukin-20 receptor subunit alpha levels(IL-20RA)	Weighted median	28	0.00910483	0.0596687	0.878722	-0.107846	0.126055	1.00915	0.897766	1.13435
Preterm Delivery	Interleukin-20 receptor subunit alpha levels(IL-20RA)	Inverse variance weighted	28	0.0625096	0.0441024	0.156373	-0.023931	0.14895	1.0645	0.976353	1.16062

### Sheet: Table S6
Table S6. Results of Mendelian Randomization Analysis of Gut Microbiota on Inflammatory Proteins
exposure	outcome	method	nsnp	b	se	pval	lo_ci	up_ci	or	or_lci95	or_uci95
Elusimicrobiaceae abundance in stool	C-C motif chemokine 23 levels(CCL23）	MR Egger	101	-0.129602	0.0838881	0.125551	-0.294023	0.0348184	0.878445	0.745259	1.03543
Elusimicrobiaceae abundance in stool	C-C motif chemokine 23 levels(CCL23）	Weighted median	101	-0.0455361	0.0625404	0.466548	-0.168115	0.0770431	0.955485	0.845256	1.08009
Elusimicrobiaceae abundance in stool	C-C motif chemokine 23 levels(CCL23）	Inverse variance weighted	101	-0.0898775	0.0423978	0.0340176	-0.172977	-0.00677785	0.914043	0.841157	0.993245
Thioalkalivibrionaceae abundance in stool	Interleukin-20 receptor subunit alpha levels(IL-20RA)	MR Egger	74	0.410689	0.187804	0.0320072	0.0425937	0.778785	1.50786	1.04351	2.17882
Thioalkalivibrionaceae abundance in stool	Interleukin-20 receptor subunit alpha levels(IL-20RA)	Weighted median	74	0.052751	0.128563	0.681576	-0.199232	0.304734	1.05417	0.81936	1.35626
Thioalkalivibrionaceae abundance in stool	Interleukin-20 receptor subunit alpha levels(IL-20RA)	Inverse variance weighted	74	0.199454	0.0875536	0.0227219	0.0278489	0.371059	1.22074	1.02824	1.44927

### Sheet: Table S7
Table S7. Results of Mendelian Randomization Analysis of Inflammatory Proteins on Gut Microbiota
exposure	outcome	method	nsnp	b	se	pval	lo_ci	up_ci	or	or_lci95	or_uci95
C-C motif chemokine 23 levels(CCL23)	Elusimicrobiaceae abundance in stool	MR Egger	22	0.0399914	0.0235207	0.10458	-0.0061091	0.0860919	1.0408	0.99391	1.08991
C-C motif chemokine 23 levels(CCL23)	Elusimicrobiaceae abundance in stool	Weighted median	22	0.020889	0.0175005	0.232625	-0.013412	0.0551899	1.02111	0.986678	1.05674
C-C motif chemokine 23 levels(CCL23)	Elusimicrobiaceae abundance in stool	Inverse variance weighted	22	0.0160359	0.0169379	0.343766	-0.0171623	0.0492342	1.01617	0.982984	1.05047
Interleukin-20 receptor subunit alpha levels(IL-20RA)	Thioalkalivibrionaceae abundance in stool	MR Egger	7	0.0141177	0.0415573	0.747876	-0.0673346	0.09557	1.01422	0.934882	1.10029
Interleukin-20 receptor subunit alpha levels(IL-20RA)	Thioalkalivibrionaceae abundance in stool	Weighted median	7	0.0127797	0.0254477	0.61553	-0.0370977	0.0626572	1.01286	0.963582	1.06466
Interleukin-20 receptor subunit alpha levels(IL-20RA)	Thioalkalivibrionaceae abundance in stool	Inverse variance weighted	7	0.025585	0.0202917	0.20736	-0.0141868	0.0653568	1.02592	0.985913	1.06754

### Sheet: Table S8
Table S8. Results of Mendelian Randomization Analysis between Gut Microbiota, Inflammatory Proteins, and Preterm Delivery
exposure	outcome	method	nsnp	b	se	pval	lo_ci	up_ci	or	or_lci95	or_uci95
Elusimicrobiaceae abundance in stool	Preterm Delivery	MR Egger	100	0.157314	0.0907449	0.0861373	-0.0205463	0.335174	1.17036	0.979663	1.39818
Elusimicrobiaceae abundance in stool	Preterm Delivery	Weighted median	100	0.0510291	0.0675699	0.450127	-0.081408	0.183466	1.05235	0.921818	1.20137
Elusimicrobiaceae abundance in stool	Preterm Delivery	Inverse variance weighted	100	0.100726	0.0454278	0.0266034	0.011688	0.189765	1.10597	1.01176	1.20897
Elusimicrobiaceae abundance in stool	C-C motif chemokine 23 levels(CCL23）	MR Egger	101	-0.129602	0.0838881	0.125551	-0.294023	0.0348184	0.878445	0.745259	1.03543
Elusimicrobiaceae abundance in stool	C-C motif chemokine 23 levels(CCL23）	Weighted median	101	-0.0455361	0.0625404	0.466548	-0.168115	0.0770431	0.955485	0.845256	1.08009
Elusimicrobiaceae abundance in stool	C-C motif chemokine 23 levels(CCL23）	Inverse variance weighted	101	-0.0898775	0.0423978	0.0340176	-0.172977	-0.00677785	0.914043	0.841157	0.993245
C-C motif chemokine 23 levels(CCL23）	Preterm Delivery	MR Egger	24	-0.0993804	0.0409429	0.0238513	-0.179629	-0.0191323	0.905398	0.835581	0.98105
C-C motif chemokine 23 levels(CCL23）	Preterm Delivery	Weighted median	24	-0.0679225	0.0363344	0.0615707	-0.139138	0.00329281	0.934333	0.870108	1.0033
C-C motif chemokine 23 levels(CCL23）	Preterm Delivery	Inverse variance weighted	24	-0.0569933	0.0287449	0.0473978	-0.113333	-0.000653311	0.9446	0.892853	0.999347
Thioalkalivibrionaceae abundance in stool	Preterm Delivery	MR Egger	73	-0.0859911	0.190103	0.652404	-0.458594	0.286612	0.917602	0.632172	1.33191
Thioalkalivibrionaceae abundance in stool	Preterm Delivery	Weighted median	73	-0.224148	0.116751	0.0548734	-0.45298	0.00468435	0.799197	0.635731	1.0047
Thioalkalivibrionaceae abundance in stool	Preterm Delivery	Inverse variance weighted	73	-0.203249	0.0859844	0.0180894	-0.371778	-0.0347191	0.816075	0.689507	0.965877
Thioalkalivibrionaceae abundance in stool	Interleukin-20 receptor subunit alpha levels(IL-20RA)	MR Egger	74	0.410689	0.187804	0.0320072	0.0425937	0.778785	1.50786	1.04351	2.17882
Thioalkalivibrionaceae abundance in stool	Interleukin-20 receptor subunit alpha levels(IL-20RA)	Weighted median	74	0.052751	0.128563	0.681576	-0.199232	0.304734	1.05417	0.81936	1.35626
Thioalkalivibrionaceae abundance in stool	Interleukin-20 receptor subunit alpha levels(IL-20RA)	Inverse variance weighted	74	0.199454	0.0875536	0.0227219	0.0278489	0.371059	1.22074	1.02824	1.44927
Interleukin-20 receptor subunit alpha levels(IL-20RA)	Preterm Delivery	MR Egger	8	-0.12166	0.145899	0.436288	-0.407622	0.164302	0.885449	0.66523	1.17857
Interleukin-20 receptor subunit alpha levels(IL-20RA)	Preterm Delivery	Weighted median	8	-0.191709	0.087695	0.0288094	-0.363591	-0.0198265	0.825547	0.695175	0.980369
Interleukin-20 receptor subunit alpha levels(IL-20RA)	Preterm Delivery	Inverse variance weighted	8	-0.172037	0.0670004	0.0102374	-0.303358	-0.0407165	0.841948	0.738335	0.960101

### Sheet: Table S9
Table S9. Sensitivity Results of Mendelian Randomization Analysis between Gut Microbiota, Inflammatory Proteins, and Preterm Delivery
Exposure	Outcome	MR Egger pleiotropy test			SNPs	MR Egger Cochran’s Q heterogeneity test			IVW Cochran’s Q heterogeneity test			MR-presso text
		Egger_intercept	SE	Pvalue		Q	Q_df	Q_pval	Q	Q_df	Q_pval	RSSobs	Pvalue	Outliers
An7 abundance in stool	Preterm Delivery	0.00551479	0.0063826	0.390899	64	70.5427	62	0.213666	71.3921	63	0.218992	73.774	0.224	NO
Bifidobacterium bifidum abundance in stool	Preterm Delivery	-0.00365696	0.00570329	0.523485	72	75.6012	70	0.302461	76.0452	71	0.319387	78.358	0.335	NO
Blautia A sp002159835 abundance in stool	Preterm Delivery	-0.000100349	0.00543637	0.985328	69	70.7101	67	0.354892	70.7105	68	0.387277	72.5981	0.427	NO
Brachyspira abundance in stool	Preterm Delivery	0.00250197	0.00526458	0.635845	86	89.3424	84	0.324575	89.5826	85	0.345949	91.6697	0.367	NO
Butyricimonas sp900258545 abundance in stool	Preterm Delivery	0.00579701	0.00585628	0.325742	70	82.3422	68	0.113345	83.5288	69	0.112157	86.0755	0.137	NO
CAG-448 abundance in stool	Preterm Delivery	0.00421381	0.00503315	0.405406	70	60.6926	68	0.723355	61.3935	69	0.73093	63.1447	0.756	NO
CAG-465 sp000433135 abundance in stool	Preterm Delivery	-0.00259743	0.00643756	0.688386	50	49.4126	48	0.416551	49.5802	49	0.449977	51.8164	0.478	NO
CAG-698 abundance in stool	Preterm Delivery	0.00405231	0.00580614	0.487466	74	92.1984	72	0.0545987	92.8222	73	0.0586857	95.2359	0.068	NO
CAG-882 sp003486385 abundance in stool	Preterm Delivery	-0.0013849	0.00564425	0.806972	65	64.6764	63	0.417871	64.7382	64	0.450694	66.9333	0.444	NO
Coprobacillus abundance in stool	Preterm Delivery	-0.00329834	0.00552523	0.552577	68	48.6969	66	0.945525	49.0533	67	0.951186	50.4664	0.963	NO
Dorea abundance in stool	Preterm Delivery	0.0040441	0.00723941	0.579071	49	44.7011	47	0.568275	45.0131	48	0.595976	46.9671	0.611	NO
Elusimicrobiaceae abundance in stool	Preterm Delivery	-0.00357339	0.00496064	0.473025	100	92.5023	98	0.637738	93.0212	99	0.650296	94.8875	0.66	NO
Fournierella massiliensis abundance in stool	Preterm Delivery	-0.00705016	0.00449071	0.120529	79	66.4196	77	0.799746	68.8843	78	0.760042	70.6893	0.774	NO
Johnsonella ignava abundance in stool	Preterm Delivery	0.0024235	0.00596308	0.685882	62	45.5089	60	0.917008	45.674	61	0.928225	47.3294	0.92	NO
Prevotella sp900318625 abundance in stool	Preterm Delivery	-0.00323759	0.0061949	0.603336	57	57.1122	55	0.396549	57.3958	56	0.423193	59.408	0.435	NO
Succinivibrionaceae abundance in stool	Preterm Delivery	-0.00612188	0.00461255	0.186976	121	132.686	119	0.184571	134.65	120	0.17046	136.77	0.179	NO
Succinivibrio abundance in stool	Preterm Delivery	-0.00481859	0.00468451	0.305598	130	102.151	128	0.955133	103.209	129	0.953999	104.764	0.954	NO
Syntrophorhabdaceae abundance in stool	Preterm Delivery	-0.00468084	0.00622796	0.455239	62	46.5277	60	0.898685	47.0926	61	0.904621	48.5448	0.916	NO
Thioalkalivibrionaceae abundance in stool	Preterm Delivery	-0.00379479	0.00548186	0.491042	73	80.9434	71	0.196624	81.4897	72	0.207959	83.7025	0.24	NO
Treponema D abundance in stool	Preterm Delivery	-0.000146027	0.00466898	0.975082	191	182.735	189	0.614652	182.736	190	0.634264	184.827	0.636	NO
UBA11963 abundance in stool	Preterm Delivery	0.000731814	0.00577122	0.899481	68	72.7083	66	0.266711	72.726	67	0.29513	74.8027	0.297	NO
UBA7748 sp900314535 abundance in stool	Preterm Delivery	-0.00159728	0.00495054	0.74786	77	80.0968	75	0.32231	80.208	76	0.348611	82.4319	0.342	NO
Lawsonibacter sp900066645 abundance in stool	Preterm Delivery	0.00428303	0.00521628	0.414036	82	74.784	80	0.643806	75.4582	81	0.652854	77.4417	0.663	NO
Thermoplasmatota abundance in stool	Preterm Delivery	0.00290939	0.00417845	0.487656	117	106.38	115	0.70506	106.864	116	0.716409	108.857	0.71	NO
Turicibacteraceae abundance in stool	Preterm Delivery	0.00981808	0.00561057	0.0846422	70	63.3748	68	0.636243	66.4371	69	0.565121	68.4906	0.582	NO
Turicibacter abundance in stool	Preterm Delivery	0.00803941	0.00634995	0.210306	63	65.8481	61	0.312838	67.5784	62	0.292482	69.8832	0.279	NO
C-C motif chemokine 19 levels(CCL19)	Preterm Delivery	-0.00317047	0.00710387	0.661754	17	8.14218	15	0.917956	8.34137	16	0.938048	10.4311	0.9	NO
C-X-C motif chemokine 10 levels(CXCL10)	Preterm Delivery	0.00343197	0.00772359	0.661561	22	30.836	20	0.0573935	31.1404	21	0.071353	33.4775	0.09	NO
Interleukin-15 receptor subunit alpha levels(IL-13)	Preterm Delivery	0.0112367	0.00898371	0.242549	11	9.22169	9	0.417067	10.8247	10	0.371338	14.283	0.459	NO
Interleukin-17A levels(IL-15RA)	Preterm Delivery	0.00199909	0.0134619	0.884636	13	8.13432	11	0.701223	8.15638	12	0.772794	9.27688	0.802	NO
Interleukin-20 receptor subunit alpha levels(IL-20RA)	Preterm Delivery	-0.00708311	0.0182228	0.71092	8	1.68432	6	0.946325	1.83541	7	0.968386	2.48904	0.963	NO
C-C motif chemokine 23 levels(CCL23)	Preterm Delivery	0.00863396	0.00593882	0.160114	24	18.0191	22	0.704855	20.1327	23	0.633895	21.2384	0.709	NO
Elusimicrobiaceae abundance in stool	C-C motif chemokine 23 levels(CCL23）	0.00256251	0.00466369	0.583927	101	104.492	99	0.33341	104.811	100	0.351283	107.196	0.354	NO
Thioalkalivibrionaceae abundance in stool	Interleukin-20 receptor subunit alpha levels(IL-20RA)	-0.00695136	0.00547388	0.208204	74	78.3902	72	0.283416	80.146	73	0.26503	82.4912	0.279	NO
